# Serum miRNA-based signature indicates radiation exposure and dose in humans: a multicenter diagnostic biomarker study

**DOI:** 10.1101/2021.08.23.21262229

**Authors:** Zuzanna Nowicka, Bartłomiej Tomasik, David Kozono, Konrad Stawiski, Thomas Johnson, Daphne Haas-Kogan, Marek Ussowicz, Dipanjan Chowdhury, Wojciech Fendler

**Affiliations:** Department of Biostatistics and Translational Medicine, Medical University of Lodz, Poland; Department of Radiation Oncology, Dana-Farber Cancer Institute, Boston, MA, USA; Brigham and Women’s Hospital/Dana-Farber Cancer Institute, Harvard Medical School, Boston, MA, USA; Department of Pediatric Hematology, Oncology and Bone Marrow Transplantation, Wroclaw Medical University, Poland

## Abstract

Mouse and non-human primate models showed that serum miRNAs may be used to predict the biological impact of radiation doses. We hypothesized that these results can be translated to humans treated with total body irradiation (TBI), and that miRNAs may be used as clinically feasible biodosimeters. To test this hypothesis, serial serum samples were obtained from 25 patients who underwent allogeneic stem-cell transplantation and profiled for miRNA expression using next-generation sequencing. Circulating exosomes were extracted, their miRNA content sequenced and cross-referenced with the total miRNA fraction. Finally, miRNAs with diagnostic potential were quantified with qPCR and an artificial neural network model was created and validated on an independent group of 12 patients with samples drawn under the same protocol. Differential expression results were largely consistent with previous studies and allowed us to build an 8-miRNA-based model that showed AUC of 0.97 (95%CI 0.89-1.00) and validate it using qPCR in an independent validation set where it showed accuracy >91% for detecting exposure and 87.5% for differentiating between lethal and non-lethal doses. MiRNAs used in the model were miR-150-5p, miR-126-5p, miR-375, miR-215-5p, miR-144-5p, miR-122-5p, miR-320d and miR-10b-5p. Additionally, miRNAs with detectable expression in this and two prior animal sets almost perfectly separated the irradiated from non-irradiated samples in mice, macaques and humans, validating the miRNAs as radiation-responsive through evolutionarily conserved transcriptional regulation mechanisms. We conclude that serum miRNAs reflect radiation exposure and dose for humans undergoing TBI and may be used as functional biodosimeters for precise identification of people exposed to clinically significant radiation doses.
