## Supplementary material for "Serum miRNA-based signature indicates radiation exposure and dose in humans: a multicenter diagnostic biomarker study": Data file S1

### Sheet: Arkusz1
Supplementary Table 1 - Normalized qPCR data in TBI samples. WMU - Wroclaw Medical University, WMUv - validation set, BWH - Brigham and Womens Hospital.
Patient ID	Group	Dose	hsa-miR-150-5p	hsa-miR-126-5p	hsa-miR-375	hsa-miR-30a-5p	hsa-miR-30b-5p	hsa-miR-30d-5p	hsa-miR-30e-5p	hsa-miR-200a-3p	hsa-miR-144-5p	hsa-miR-200c-3p	hsa-miR-122-5p	hsa-miR-320c	hsa-miR-320d	hsa-miR-10b-5p	hsa-miR-10b-3p	hsa-miR-215-5p	hsa-miR-181d-5p	hsa-miR-27a-3p	hsa-let-7a-5p
1	WMU	0 Gy	-2.5425	-1.6725	-3.7325	-0.3125	-2.0225	-0.4375	-0.6975	-7.7075	-4.9025	-9.9175	4.0975	-0.1925	-1.7825	-2.4925	-10.8825	0.1675	-11.4125	1.1125	-1.1125
1	WMU	4 Gy	-4.5675	-0.4975	-4.7475	-1.5625	-2.9825	-2.0875	-1.9875	-7.0425	-6.4325		-3.0075	1.0975	-0.8125	-2.2625	-6.1775	-4.5375		1.4475	-1.4475
1	WMU	12 Gy	-2.245	-2.49	-5.74	-4.755	-2.005	-0.615	-1.105	-6.97	-5.355	-7.32	-3.665	1.53	-0.795	-4.96		-4.75		0.17	-0.17
2	WMU	0 Gy	-1.88	-1.885	-4.665	-2.055	-2.615	-0.825	-1.055	-6.265	-5.325	-6.71	-0.485	-0.195	-1.855	-2.57		-3.41	-10.725	1.145	-1.145
2	WMU	4 Gy	-5.66	-3.215	-6.09	-4.27	-3.24	-2.1	-3.055	-10.66	-7.175	-8.495	-4.705	-1.925	-4.455	-5.48	-10.755	-6.51	-9.935	1.685	-1.685
2	WMU	12 Gy	-4.46	-1.67	-6.185	-3.365	-2.38	-2.24	-2.625	-10.35	-4.61	-10.45	-3.49	-0.66	-2.18	-3.81	-9.59	-5.22	-10.86	0.14	-0.14
3	WMU	0 Gy	-0.8175	-2.3775	-4.1125	-2.6075	-2.0325	-1.8775	-2.0575	-9.9025	-2.9575	-7.6475	0.9825	-1.0675	-2.1925	-3.1475	-2.2175	-1.6525		0.0475	-0.0475
3	WMU	4 Gy	-4.3175	-2.9175	-5.2275	-5.0425	-2.7575	-3.5375	-3.2075	-10.2675	-4.8325	-8.9725	-1.4725	-0.4325	-1.8525	-4.6475	-8.3425	-2.5525	-10.8175	1.0375	-1.0375
3	WMU	12 Gy	-5.5625	-2.5525	-7.5825	-3.5425	-3.2025	-2.6675	-3.1025	-10.5225	-6.2125	-8.4375	-3.8725	-1.0175	-2.7375	-3.8325	-8.7325	-5.0475	-5.0675	0.3275	-0.3275
4	WMU	0 Gy	-1.235	-0.885	-5.465	-2.835	-1.79	-0.57	-1.83		-4.655	-6.465	0.44	-0.185	-2.605	-4.995	-8.655	-2.775	-9.895	0.525	-0.525
4	WMU	4 Gy	-3.6175	-2.9125	-6.5575	-4.6125	-2.3925	-2.8175	-2.7775	-9.5275	-4.7675	-8.0325	-2.0275	-1.6325	-4.1225	-6.4275	-9.6875	-4.4175	-9.8675	0.6925	-0.6925
4	WMU	12 Gy	-5.465	-1.93	-5.495	-4.635	-2.55	-1.985	-1.405	-9.89	-4.72	-7.43	-2.1	-0.935	-2.43	-5.22	-6.54	-3.41	-8.97	0.535	-0.535
5	WMU	0 Gy	-0.49	-2.83	-5.42	-3.055	-1.16	-0.59	-1.31	-11.005	-3.415	-10.71	2.615	-0.755	-1.69	-4.125		-0.675	-9.57	0.07	-0.07
5	WMU	4 Gy	-0.6175	-1.7825	-2.2875	-2.1475	-1.4025	-1.2125	-1.4225	-7.5375	-2.2475	-6.8025	0.7975	0.3925	-1.0625	-2.9125		-2.2275		0.1725	-0.1725
5	WMU	12 Gy	-5.625	-0.845	-8.545	-3.805	-1.965	-2.155	-3.295		-5.055	-9.165	-1.155	-2.185	-3.025	-6.895		-4.665		-0.665	0.665
6	WMU	0 Gy	-2.87	-1.78	-7.135	-3.645	-0.86	-1.11	-2.22	-9.705	-5.935	-6.625	-0.015	-1.16	-2.96	-5.375		-3.43	-8.295	0.56	-0.56
6	WMU	4 Gy	-4.335	-1.715	-3.74	-3.5	-2.11	-1.77	-2.51	-6.455	-6.84	-7.86	-2.63	-0.665	-2.6	-4.545	-5.405	-5.89	-8.935	0.58	-0.58
6	WMU	12 Gy	-3.4325	-1.9525	-8.2975	-6.0625	-3.1225	-3.0575	-2.2125		-4.5875		-1.8275	-0.2725	-2.1025	-5.9525	-0.3275	-3.7275		0.8625	-0.8625
7	WMU	0 Gy	-1.54	-1.97	-5.36	-2.115	-2.015	-1.455	-1.655	-6.795	-4.275	-7.96	-0.565	0.035	-1.575	-3.2		-2.745		0.835	-0.835
7	WMU	4 Gy	-3.715	-2.405	0.33	-0.03	-3.185	-1.28	-1.075	-4.095	-3.96	-4.795	-1.3	0.27	-1.1	-3.4		-4.035		1.205	-1.205
7	WMU	12 Gy	-7.41	-3.145	-10.615	-5.76	-3.21	-3.125	-4.045	-12.89	-7.7		-4.215	-0.94	-3.34	-6.675	-12.995	-7.3	-8.4	0.795	-0.795
8	WMU	0 Gy	-2.0325	-1.1775	-3.1575	-0.4675	-2.0425	-0.3625	-0.1725	-6.6125	-3.5825	-7.9275	2.6925	1.8425	-0.1525	-2.4925	-7.1025	0.0775	-7.7625	0.9325	-0.9325
8	WMU	4 Gy	-3.285	-1.6	0.665	-0.465	-3.685	-1.26	-1.185	-2.305	-4.49	-7	-0.935	1.14	-0.905	-2.03	-6.78	-1.99		1.325	-1.325
8	WMU	12 Gy	-5.755	-1.05	-2.205	-0.845	-3.135	-0.845	-1.75		-5.45	-6.61	-0.295	1.16	0.61	-2.945	-6.3	-1.86	-6.21	1.32	-1.32
9	WMU	0 Gy	-3.29	-2.155	-6.665	-4.475	-2.615	-1.775	-1.37		-5.55	-7.67	-0.605	-0.805	-2.8	-4.87		-4.315	-6.51	1.14	-1.14
9	WMU	4 Gy	-2.5625	-1.4325	-1.8875	-1.3625	-2.1675	-0.4525	-1.8525	-6.8975	-4.8325	-7.1625	1.8725	0.7975	-0.7225	-1.2325	-3.5475	-0.4325		0.6725	-0.6725
9	WMU	12 Gy	-2.935	0.035	-3.095	-2.145	-2.48	-0.53	-0.97	-5.43	-4.365	-4.13	1.11	1.67	-0.615	-1.855	-1.97	-0.965	1.065	1.18	-1.18
10	BWH	0 Gy	0.1975	-1.3675	-5.3475	-2.3275	-1.8525	-1.1425	-0.3425	-8.5825	-3.2825		1.7125	-0.6775	-3.3325	-3.5375		-2.1475	-8.9575	0.3725	-0.3725
10	BWH	4 Gy	-6.17	-1.535	-2.435	-1.99	-2.62	-0.955	-1.26		-3.91	1.21	0.84	-0.335	-3.295	-4.87	1.76	-1.015		-0.295	0.295
11	BWH	0 Gy	-2.205	-0.07	-0.46	0.105	-2.195	-0.205	-0.99	-5.385	-3.245	-4.935	-1.685	-0.185	-1.53	-1.445	-7.07	-2.88		0.915	-0.915
11	BWH	2 Gy	-4.8825	-1.2175	-8.9975	-4.6125	-1.6375	-1.3875	-2.7075	-12.0525	-6.3975	-7.1025	-2.3175	-2.5825	-5.1975	-6.7225		-5.7225	-7.6325	0.4525	-0.4525
12	BWH	2 Gy	-0.135	-2.05	-2.715	-0.105	-3.665	-0.125	-0.32		-3.44	-7.555	1.315	-0.82	-1.57	-2.65	-3.48	-2.05		0.055	-0.055
12	BWH	0 Gy	-2.8625	-0.5925	-7.1925	-4.8825	-2.0525	-1.6425	-1.6675	-10.5075	-3.7325	-6.8375	-3.4575	-0.6925	-3.0225	-6.2825		-4.0375	-8.5275	0.8125	-0.8125
13	BWH	0 Gy	0.165	-1.965		-3.5	-1.855	-1.285	-2.135	-7.05	-6.195	-5.63	0.205	-1.425	-2.925	-5.585	-5.47	-3.71		0.06	-0.06
13	BWH	4 Gy	-4.66	-1.615	-10.17	-5.815	-1.68	-1.715	-2.22	-10.6	-6.305	-7.59	-3.355	-2.19	-4.155	-6.515		-4.665	-7.975	0.62	-0.62
14	BWH	2 Gy	0.1275	-1.4125	-8.6525	-2.7875	-2.6575	-2.4825	-3.2975		-3.8175	-4.3375	-3.5225	-2.2775	-4.9875	-4.7325	-8.5875	-4.0725	-4.5125	0.6575	-0.6575
14	BWH	0 Gy	-3.05	-2.53	-7.05	-5.91	-2.69	-2.18	-1.905	-9.27	-4.515	-9.15	-0.465	-2.48	-3.85	-6.32	-12.97	-4.155	-8.39	0.82	-0.82
15	BWH	0 Gy	0.47	-3.13	-5.02	-4.045	-1.825	0.405	-1.31		-5.95	-5.305	0.175	0.015	-2.845	-2.685	-3.305	-2.15		-0.02	0.02
15	BWH	4 Gy	-4.0125	-0.3075	-3.2875	-0.6625	-1.5475	-0.6975	-0.9075	-7.2325	-5.7175	-6.7175	1.8525	-1.2625	-2.7175	-2.5275	-4.3925	-2.0875	-5.4825	0.4525	-0.4525
16	BWH	0 Gy	0.6025	-1.7125	-4.7525	-2.1975	-2.2175	-1.5325	-1.6275	-6.8425	-3.8325		1.3375	-1.3875	-2.2375	-2.1925		-2.1225	0.4475	0.0725	-0.0725
16	BWH	2 Gy	-4.4925	-1.0375	-4.6325	-2.9225	-1.8775	-1.6625	-1.9925	-7.9875	-5.3825	-6.8925	0.9675	-1.2625	-3.0025	-4.5325	-10.9925	-2.6425	-8.0025	1.1175	-1.1175
17	BWH	0 Gy	-4.2775	-0.2975	-5.6475	-1.2975	-3.5525	-1.3925	-0.2925	-6.1525	-7.5375		-2.3325	-0.8925	-2.6425	-2.3275		-1.9425	1.2425	0.6275	-0.6275
17	BWH	4 Gy	-0.8525	-1.4675	-4.4075	-2.5125	-1.3175	-1.1275	-1.2925	-7.7975	-3.7125	-6.7075	1.4525	-0.3175	-2.1175	-3.6575	-9.3775	-1.8475		0.1425	-0.1425
18	BWH	2 Gy	-4.8825	-1.3475	-5.0525	-2.0075	-3.3125	-2.0925	-1.8875		-5.9775	-8.0675	-1.6425	-1.7525	-3.4275	-4.0775	-8.8675	-4.1675		1.1475	-1.1475
18	BWH	0 Gy	-1.93	-1.485	-2.845	-2.15	-0.905	-0.71	-1.07	-7.995	-2.895	-6.27	0.87	-0.55	-2.78	-3.165		-1.705	-8.66	-0.03	0.03
19	BWH	2 Gy	0.08	-1.135	-4.16	-2.015	-1.11	-0.48	0.565	-1.97	-3.48	-5.19	1.815	0.015	-1.055	-1.66	-8.39	0.33	0.355	0.63	-0.63
19	BWH	0 Gy	-2.4	-1.19	-5.165	-3.56	-1.3	-0.895	-1.56	-9.21	-3.835	-6.645	0	-1.565	-4.04	-5.12		-2.975	-9.655	0.98	-0.98
20	BWH	2 Gy	-0.9025	-0.0825	-3.1375	-1.2425	-1.6925	-1.4725	-1.7175		-5.4875	-5.3825	0.3375	-1.7425	-3.0375	-1.9075	-7.9725	-2.6175	-0.4475	0.4575	-0.4575
20	BWH	0 Gy	-0.5175	-0.4075	-2.3875	-1.7925	-3.0525	0.0825	0.1875	-5.2675	-5.2025		0.8875	1.2075	0.1675	-3.6425		-1.0575		0.5475	-0.5475
21	BWH	2 Gy	-4.0025	-2.2275	-5.0375	-3.1675	-2.6975	-2.7575	-2.7375	-10.9475	-3.8175		-2.1775	-1.8025	-2.5675	-5.1225	-4.2475	-4.9175	13.0125	0.4675	-0.4675
21	BWH	0 Gy	-1.745	-1.42	-3.405	-2.83	-2.08	-1.195	-0.955		-4.865	1.11	0.085	-0.27	-1.53	-2.4	-4.88	-3.3		0.03	-0.03
22	BWH	4 Gy	-1.59	-0.81	-3.445	-0.385	-1.105	-0.815	-0.775	-4.905	-2.335	-6.855	0.23	-1.24	-3.775	-2.93	-6.13	-1.595		1.24	-1.24
22	BWH	0 Gy	-1.2375	-0.9875	-3.0825	-0.3825	-1.3125	0.1025	-0.5775	-6.1725	-4.3425	-4.9575	3.4525	0.3725	-1.1325	-3.1775		0.0475		0.5925	-0.5925
23	BWH	0 Gy	-0.195	-2.485	-2.67	-2.305	-1.31	-0.92	-0.825	-5.63	-3.225	-5	0.51	-0.39	-1.905	-4.385		-1.625		0.665	-0.665
23	BWH	4 Gy	1.045	-0.17	-7.22	-2.59	0.305	2.61	1.705	-7.73	-2.27	-5.915	-0.36	3.13	1.79	-3.795	-5.575	0.38	-8.4	-0.465	0.465
24	BWH	2 Gy	-5.485	-2.165	-6.865	-4.41	-3.105	-2.77	-2.9	-9.81	-6.84	-6.955	-3.79	-1.555	-3.535	-4.32		-5.885	-10.345	1.62	-1.62
24	BWH	0 Gy	-3.24	-0.865	-3.225	-0.595	-2.72	-0.92	-1.39	-6.19	-5.36	-6.065	-2.88	-0.66	-3.14	-1.735	-5.93	-3.87	-6.085	0.64	-0.64
25	BWH	0 Gy	-0.8025	-1.6275	-3.9775	-1.1875	-1.7775	-1.1625	-0.8475	-4.6225	-6.4925		-1.1125	-2.6225	-5.6125	-3.8125	-0.7075	-2.6925		1.9975	-1.9975
25	BWH	2 Gy	-2.9	-1.025	-4.14	-2.325	-2.38	-1.675	-1.67		-5.06		0.165	-1.335	-2.4	-3.45	-3.915	-1.34		-0.1	0.1
26	WMUv	0 Gy	-3.6175	-1.7825	-4.8675	-2.1925	-2.3875	-1.7925	-1.6325	-6.1525	-3.8325	-5.8475	-2.1675	-1.7825	-2.9175	-3.1525		-1.7175	-7.7475	0.8875	-0.8875
26	WMUv	4 Gy	-4.505	0.41	-5.255	0.23	-1.61	-0.175	-1.58		-3.835	-9.855	0.14	-2.01	-3.155	-1.955		-3.045	-10.585	0.7	-0.7
26	WMUv	12 Gy	-5.41	-2.905	-7.195	-5.85	-0.05	-0.69	-0.335	-0.725	0.995	-1.74	-9.995	0.895	-1.03	-7.855		-2.095	-3.695	-2.46	2.46
27	WMUv	0 Gy	-1.665	-0.45	-5.555	-2.565	-1.775	-0.385	-0.635	-8.23	-4.585	-6.73	0.52	-1.08	-2.5	-4.47	-6.72	-2.705	-11.205	1.035	-1.035
27	WMUv	4 Gy	-1.6225	-1.0875	-3.8925	-2.0775	-1.2575	-0.0175	-0.7475	-7.4175	-3.6375	-6.2725	-1.1075	-0.6775	-2.9175	-3.9375	-11.8225	-2.1375	-9.8275	0.5875	-0.5875
27	WMUv	12 Gy	-3.86	0.31	-3.765	0.05	-1.92	-0.86	-1.87	-9.26	-5.185	-6.555	-1.025	-1.17	-3.335	-2.67	-11.065	-4.46	-8.935	0.78	-0.78
28	WMUv	0 Gy	-1.3325	-1.8425	-6.2925	-3.8175	-1.4475	-1.1625	-0.8875	-8.8975	-3.3275	-6.9525	-0.3975	-1.5225	-3.0075	-4.3425		-2.6775	-7.6325	0.6525	-0.6525
28	WMUv	4 Gy	-3.7175	-1.0675	-3.7975	-2.7075	-1.6625	-1.2675	-0.7675	-8.1425	-2.9125	-6.1125	-0.5825	-2.5075	-3.1725	-3.8625		-2.2975	-8.3125	0.6775	-0.6775
28	WMUv	12 Gy	-4.885	-0.905	-5.565	-2.155	-1.4	-1.185	-1.555	-7.075	-3.46	-6.77	-0.78	-1.515	-3.56	-4.045	-10.35	-3.22	-10.19	0.5	-0.5
29	WMUv	0 Gy	-2.4575	-1.7225	-4.6875	-1.3575	-1.4325	-0.6475	-0.4875	-8.0225	-2.5825	-7.0425	3.0475	-2.0275	-2.8825	-3.6475	-12.2225	-0.5575	-10.4775	0.4325	-0.4325
29	WMUv	4 Gy	-4.04	-1.555	-4.615	-2.505	-1.28	-0.53	-0.505	-9.345	-2.875	-6.2	1.16	-1.255	-3.14	-4.025		-2.08		0.36	-0.36
29	WMUv	12 Gy	-4.0675	-1.4725	-3.1425	-1.2975	-1.4725	-0.1775	-0.6675	-7.1875	-3.0275	-6.8625	2.2775	-1.2525	-2.4875	-2.9725	-3.2725	-1.4475		0.0825	-0.0825
30	WMUv	0 Gy	-4.5525	-3.3125	-3.8175	-3.1025	-3.7925	-1.9325	-1.0125	-6.7725	-4.6425	-6.9125	0.9125	-2.2025	-3.6175	-5.3625	-4.3225	-3.0725	-8.0125	1.8825	-1.8825
30	WMUv	4 Gy	-3.1725	-2.1975	-0.7675	-0.0275	-1.5475	-0.6425	0.5875	-4.2825	-3.7175	-4.9575	3.4125	-0.9675	-1.8025	-1.6975		-0.4425		1.4825	-1.4825
30	WMUv	12 Gy	-4.325	-1.395	-1.325	-0.21	-2.055	0.22	1.17	-4.09	-3.015	-4.55	3.295	0.51	-1.765	-1.71	-8.19	-1.75		1.83	-1.83
31	WMUv	0 Gy	-2.0925	-1.1875	-5.0325	-3.7525	-1.9325	-1.2275	0.1025	-8.1675	-2.6175	-7.4725	0.8675	-1.9525	-3.3725	-5.4125	4.1325	-2.9725	-11.0575	1.0325	-1.0325
31	WMUv	4 Gy	-3.5525	-1.2575	-6.4125	-1.9575	-1.3075	-1.1125	-0.6225	-8.0975	-4.0525	-6.5625	0.5575	-1.3125	-3.4225	-4.7675	-8.0075	-2.3825		0.4025	-0.4025
31	WMUv	12 Gy	-1.49	-0.92	-2.14	-1.445	-1.52	-0.705	-0.795	-6.44	-2.78	-4.335	1.665	-1.34	-3.02	-3.805		-2.095	-2.335	0.13	-0.13
32	WMUv	0 Gy	-3.7375	-1.4575	-2.8975	-2.8675	-3.2925	-1.8875	-0.8075	-6.8125	-3.5725	-4.6925	-0.5775	0.0525	-1.4575	-2.9625		-4.0425	1.7175	0.9275	-0.9275
32	WMUv	4 Gy	-2.795	-1.375	-5.925	-2.4	-2.925	-1.275	-1.935	-6.395	-5.355	-5.89	-0.03	-0.745	-2	-3.175	-7.72	-3.905	-2.785	0.69	-0.69
32	WMUv	12 Gy	-4.965	-1.18	-8.2	-5.085	-3.1	-2.105	-2.985	-10.115	-4.86	-7.555	-0.21	-2.12	-2.945	-4.31		-4.57	-7.335	0.32	-0.32
33	WMUv	0 Gy	-1.815	-1.385	-3.725	-2.355	-2.735	-0.975	-0.995	-7.32	-4.78	-5.025	-1.32	-0.98	-2.095	-2.975		-3.22	-9.45	0.855	-0.855
33	WMUv	4 Gy	-3.715	-0.58	-0.995	-1.385	-2.76	-0.96	-1.545	-5.29	-5.58	-4.31	-1.005	-0.835	-3.03	-2.77	-10.06	-4.53	-8.22	1.09	-1.09
33	WMUv	12 Gy	-3.8025	-0.4775	-5.7325	-1.5425	-2.5125	-1.4275	-1.8625	-8.0125	-4.7475	-7.3475	-2.8225	-0.0475	-2.3225	-2.1125	-8.7075	-4.1725	-9.0025	0.8675	-0.8675
34	WMUv	0 Gy	-2.8375	-2.7175	-5.0275	-2.3475	-3.9775	-0.7725	-1.4075	-8.6475	-6.8225	-6.0975	1.7275	0.6025	-3.3025	-3.6475	-6.3025	-2.4325	-9.3175	0.7475	-0.7475
34	WMUv	4 Gy	-2.3525	-1.0425	-1.9925	-0.3775	-1.3525	-1.4275	-2.0775	-5.7625	-4.5675	-4.9075	0.1425	-2.4825	-3.0375	-3.0675		-2.7825	-8.9625	0.7375	-0.7375
34	WMUv	12 Gy	-5.2375	-1.4025	-6.0225	-1.6875	-2.1075	-0.1125	-2.4075	-10.2375	-5.9425	-7.5075	-0.1475	-1.3925	-3.6275	-4.4175	-9.3375	-4.1725	-7.9425	0.9575	-0.9575
35	WMUv	0 Gy	-1.2175	-3.0125	-3.5475	-2.6925	-2.3925	-0.6775	-1.2425		-3.5025	-6.1475	2.3325	-2.5575	-1.5975	-3.5525		-0.1425		1.9025	-1.9025
35	WMUv	4 Gy	-3.745	-1.74	-3.545	-3.03	-2	-0.28	-2.29	-6.415	-3.6	-4.73	-0.61	-1.795	-3.54	-5.45		-3.7	-9.295	0.575	-0.575
35	WMUv	12 Gy	-3.18	-1.55	-5.22	-4.745	-0.505	-1.38	0.3	-9.55	-1.93	-6.53	-2.16	1.715	0.09	-6.25		-3.335	-9.365	0.615	-0.615
36	WMUv	0 Gy	-1.955	-1.425	-3.275	-3.82	-2.47	-1.03	-0.805	-5.88	-4.925	-6.255	0.12	-1.25	-2.8	-5.49		-1.67	-8.42	0.94	-0.94
36	WMUv	4 Gy	-3.415	-1.66	-2.56	-3.125	-2.06	-1.68	-1.545	-6.255	-4.495	-6.245	-1.87	-2.53	-3.63	-4.445		-3.475	-8.935	0.735	-0.735
36	WMUv	12 Gy	-1.7975	-1.4375	-1.6425	-1.4475	-2.0075	-0.5275	-0.5075	-5.1475	-4.0475	-7.0125	0.4275	-0.4175	-2.7375	-2.3925	-1.6325	-2.0525	0.2725	0.9975	-0.9975
37	WMUv	0 Gy	-1.16	-1.275	-3.68	-3.775	-2.01	-1.38	-1.105	-8.845	-3.295	-6.645	-0.215	-0.825	-3.43	-4.345		-2.485	-4.935	0.45	-0.45
37	WMUv	4 Gy	-3.3325	-1.7075	-2.7075	-2.8875	-1.7675	-1.0875	-1.1675	-5.4575	-4.7475	-4.6275	-0.2325	-1.7975	-3.6475	-4.2725		-2.9725	-8.3725	0.4925	-0.4925
37	WMUv	12 Gy	-4.635	-1.89	-7.56	-2.675	-1.88	-1.37	-2.035	-8.335	-4.975	-7.075	-1.99	-1.955	-3.355	-3.985	-9.98	-5.31	-8.46	0.485	-0.485

### Sheet: Arkusz2
Supplementary Table 2 - Additional data - samples collected 12h after exposure to 2 Gy. WMU - Wroclaw Medical University, WMUv - validation set.
Patient ID	Group	Dose	hsa-miR-150-5p	hsa-miR-126-5p	hsa-miR-375	hsa-miR-30a-5p	hsa-miR-30b-5p	hsa-miR-30d-5p	hsa-miR-30e-5p	hsa-miR-200a-3p	hsa-miR-144-5p	hsa-miR-200c-3p	hsa-miR-122-5p	hsa-miR-320c	hsa-miR-320d	hsa-miR-10b-5p	hsa-miR-10b-3p	hsa-miR-215-5p	hsa-miR-181d-5p	hsa-miR-27a-3p	hsa-let-7a-5p
1	WMU	2 Gy	-3.15	-1.13	-2.56	-0.5	-3.25	-1.215	-1.885	-6.475	-3.675	-7.145	1.125	-0.495	-1.85	-1.855	-8.375	-1.92	-8.105	1.13	-1.13
2	WMU	2 Gy	-2.025	-2.175	-5.9	-2.835	-1.71	-0.98	-1.13	-8.895	-2.715	-8.64	-0.225	-1.16	-2.595	-3.85	-10.605	-3.185	-8.815	0.465	-0.465
3	WMU	2 Gy	-1.5675	-1.2975	-2.9975	-2.2825	-2.5675	-0.0425	-0.5425	-6.0375	-3.9325	-5.4125	0.0425	0.6525	-1.0975	-3.4225	-5.9175	-2.2675	-8.1475	0.9425	-0.9425
4	WMU	2 Gy	-0.4725	-1.3475	-3.8025	-2.7975	-1.8625	-1.7875	-1.7175	-6.0725	-4.0375	-7.9575	0.1675	-1.0975	-2.6025	-3.9025		-2.0375	-6.5725	0.7775	-0.7775
5	WMU	2 Gy	0.455	-1.615	-3.56	-1.945	-0.3	0.255	-0.945	-5.785	-3.235	-6.76	3.305	-0.005	-1.725	-3.77		-0.545		0.12	-0.12
6	WMU	2 Gy	-1.2725	-3.0775	-3.4325	-2.7175	-1.0275	-1.0025	-1.3075	-7.7975	-3.6625	-5.6025	1.4675	-1.3525	-2.9225	-3.0825		-1.9625	-9.5075	0.7275	-0.7275
7	WMU	2 Gy	-1.2775	-1.5675	-2.4975	-1.0925	-1.5625	-0.9075	-0.4775	-5.3675	-4.1075	-6.4975	-0.4025	0.0075	-1.7475	-2.3925		-2.5275	14.5075	0.9275	-0.9275
8	WMU	2 Gy	-2.63	-1.53	-2.98	-0.8	-3.8	-1.765	-1.695	-6.83	-4.89	-6.28	1.83	-0.695	-1.23	-2.13	-8.185	-0.955	-7.905	1.895	-1.895
9	WMU	2 Gy	-3.0875	-1.9975	-5.4925	-4.0025	-2.6775	-1.8625	-2.2225	-8.4975	-5.6575	-9.7475	-3.0325	-1.1375	-2.7925	-6.2275	-3.0675	-6.0125	-7.6475	0.9575	-0.9575
26	WMUv	2 Gy	-1.3425	-0.5575	-1.7825	0.1325	-1.4275	-0.6275	-0.9925	-4.3825	-3.6025	-2.8175	-0.5225	-0.8725	-2.2475	-1.8225	-6.4575	-1.6725	-6.8075	1.2425	-1.2425
27	WMUv	2 Gy	-1.4575	-0.6425	-4.0975	-1.8175	-1.7975	0.2075	-1.1675	-7.1225	-4.4625	-5.5375	0.9575	-1.2075	-3.6725	-3.5925		-2.3225	-7.8325	1.0025	-1.0025
28	WMUv	2 Gy	-2.345	-1.56	-5.195	-1.98	-1.35	-1.125	-0.925	-5.46	-3.15	-5.7	0.425	-1.665	-2.98	-3.44		-2.115		0.905	-0.905
29	WMUv	2 Gy	-2.555	-1.745	-3.685	-0.575	-1.15	-0.16	-0.005	-6.49	-2.24	-5.43	4.18	-1.065	-2.77	-3.06	-10.645	0.495		0.84	-0.84
30	WMUv	2 Gy	-2.9725	-2.4725	-1.4475	-1.8575	-2.5075	-0.9325	-1.2475	-4.6825	-4.3675	-4.7675	2.4925	-0.9675	-3.0125	-2.5125		-2.0425	-9.9675	1.0675	-1.0675
31	WMUv	2 Gy	-0.425	-2.49	-4.34	-1.58	-2.275	-0.72	-0.155	-5.97	-3.45	-6.065	2.385	-1.23	-2.94	-4.135	-10.36	-0.8	-7.735	0.76	-0.76
32	WMUv	2 Gy	-2.71	-0.795	-2.145	-1.565	-2.64	-1	-1.105	-5.05	-2.795	-3.575	0.09	0.17	-0.04	-1		-1.25	5.72	0.71	-0.71
33	WMUv	2 Gy	-3.1525	-1.6025	-7.0075	-3.6725	-3.1375	-1.5975	-2.7125	-8.5125	-5.7825	-8.0125	-0.6575	-0.8625	-2.0575	-4.3025		-4.9975		0.4975	-0.4975
34	WMUv	2 Gy	-0.1375	-2.4275	-4.5375	-0.6175	-1.7925	0.5025	-1.0825	-7.3875	-3.4125	-7.5625	2.2675	-0.4925	-1.9525	-4.7675		-1.8075		0.7425	-0.7425
35	WMUv	2 Gy	-0.7875	-1.1925	-3.4025	-1.2725	-2.5825	-0.5175	-0.7575		-1.7825		1.9875	-0.5725	-2.0325	-2.0525	-9.1675	0.0625	-6.8525	0.4375	-0.4375
36	WMUv	2 Gy	-4.7575	-0.6975	-4.5775	-2.6475	-1.1325	-1.2275	-2.1425	-6.1975	-3.9775		-1.2125	-1.3175	-3.0925	-4.1425	-10.5975	-3.6325		0.4125	-0.4125
37	WMUv	2 Gy	-0.285	-1.17	-2.35	-1.08	-1.455	-0.815	-0.305	-4.745	-1.69	-3.675	2.35	-0.975	-3.215	-1.93	-10.075	-1.2	-10.19	0.2	-0.2
